# Associations of Circulating Biomarkers with Disease Risks: a Two-Sample Mendelian Randomization Study

**DOI:** 10.1101/2024.06.30.24309729

**Authors:** Abdulkadir Elmas, Kevin Spehar, Ron Do, Joseph M. Castellano, Kuan-lin Huang

## Abstract

**Background:** Circulating biomarkers play a pivotal role in personalized medicine, offering potential for disease screening, prevention, and treatment. Despite established associations between numerous biomarkers and diseases, elucidating their causal relationships is challenging. Mendelian Randomization (MR) can address this issue by employing genetic instruments to discern causal links. Additionally, using multiple MR methods with overlapping results enhances the reliability of discovered relationships.

**Methods:** Here we report an MR study using multiple methods, including inverse variance weighted, simple mode, weighted mode, weighted median, and MR Egger. We use the MR-base resource (v0.5.6)^1^ to evaluate causal relationships between 212 circulating biomarkers (curated from UK Biobank analyses by Neale lab and from Shin et al. 2014, Roederer et al. 2015, and Kettunen et al. 2016)^2-4^ and 99 complex diseases (curated from several consortia by MRC IEU and Biobank Japan).

**Results:** We report novel causal relationships found by 4 or more MR methods between glucose and bipolar disorder (Mean Effect Size estimate across methods: 0.39) and between cystatin C and bipolar disorder (Mean Effect Size: -0.31). Based on agreement in 4 or more methods, we also identify previously known links between urate with gout and creatine with chronic kidney disease, as well as biomarkers that may be causal of cardiovascular conditions: apolipoprotein B, cholesterol, LDL, lipoprotein A, and triglycerides in coronary heart disease, as well as lipoprotein A, LDL, cholesterol, and apolipoprotein B in myocardial infarction.

**Conclusions:** This Mendelian Randomization study not only corroborates known causal relationships between circulating biomarkers and diseases but also uncovers two novel biomarkers associated with bipolar disorder that warrant further investigation. Our findings provide insight into understanding how biological processes reflecting circulating biomarkers and their associated effects may contribute to disease etiology, which can eventually help improve precision diagnostics and intervention.
