## Supplemental Table 2 for "Associations of Circulating Biomarkers with Disease Risks: a Two-Sample Mendelian Randomization Study"

### Sheet: Sheet1
	id	trait	ncase	group_name	year	author	consortium	sex	pmid	population	unit	sample_size	build	ncontrol	category	subcategory	ontology	note	mr	nsnp	doi	coverage	study_design	priority	sd
1	met-a-444	X-10510	#N/A	public	2014	Shin	NA	Males and Females	24816252	European	log10 units	7792	HG19/GRCh37	#N/A	Metabolites	Unknown metabolite	NA	#N/A	1	2545516	#N/A	#N/A	#N/A	1	0.143172
2	met-c-958	Concentration of chylomicrons and largest VLDL particles	#N/A	public	2016	Kettunen	NA	Males and Females	27005778	European	SD	18960	HG19/GRCh37	#N/A	Metabolites	Lipid	NA	XXL.VLDL.P	1	11598671	#N/A	#N/A	#N/A	1	#N/A
3	met-c-929	Total lipids in small VLDL	#N/A	public	2016	Kettunen	NA	Males and Females	27005778	European	SD	19273	HG19/GRCh37	#N/A	Metabolites	Lipid	NA	S.VLDL.L	1	11817034	#N/A	#N/A	#N/A	1	#N/A
4	met-c-853	Free cholesterol to esterified cholesterol ratio	#N/A	public	2016	Kettunen	NA	Males and Females	27005778	European	SD	13497	HG19/GRCh37	#N/A	Metabolites	Lipid	NA	Est.C	1	11414918	#N/A	#N/A	#N/A	1	#N/A
5	met-a-495	X-11315	#N/A	public	2014	Shin	NA	Males and Females	24816252	European	log10 units	7785	HG19/GRCh37	#N/A	Metabolites	Unknown metabolite	NA	#N/A	1	2545567	#N/A	#N/A	#N/A	1	0.166136
6	met-c-936	Total fatty acids	#N/A	public	2016	Kettunen	NA	Males and Females	27005778	European	SD	13505	HG19/GRCh37	#N/A	Metabolites	Fatty acid	NA	#N/A	1	11412092	#N/A	#N/A	#N/A	1	#N/A
7	met-c-876	Free cholesterol in large HDL	#N/A	public	2016	Kettunen	NA	Males and Females	27005778	European	SD	21559	HG19/GRCh37	#N/A	Metabolites	Lipid	NA	L.HDL.FC; SD value comes from the original untransformed distribution of the ERF cohort	1	11869426	#N/A	#N/A	#N/A	1	0.14
8	met-c-855	Omega-3 fatty acids	#N/A	public	2016	Kettunen	NA	Males and Females	27005778	European	SD	13544	HG19/GRCh37	#N/A	Metabolites	Fatty acid	NA	#N/A	1	11401623	#N/A	#N/A	#N/A	1	#N/A
9	met-c-919	Phenylalanine	#N/A	public	2016	Kettunen	NA	Males and Females	27005778	European	SD	22663	HG19/GRCh37	#N/A	Metabolites	Amino acid	NA	SD value comes from the original untransformed distribution of the ERF cohort	1	12042964	#N/A	#N/A	#N/A	1	0.21
10	met-a-602	1-eicosatrienoylglycerophosphocholine*	#N/A	public	2014	Shin	NA	Males and Females	24816252	European	log10 units	7809	HG19/GRCh37	#N/A	Metabolites	Lipid	NA	#N/A	1	2545640	#N/A	#N/A	#N/A	1	0.177489
11	met-a-427	2-hydroxyisobutyrate	#N/A	public	2014	Shin	NA	Males and Females	24816252	European	log10 units	6539	HG19/GRCh37	#N/A	Metabolites	Amino acid	NA	#N/A	1	2545252	#N/A	#N/A	#N/A	1	0.140564
12	met-c-865	Mean diameter for HDL particles	#N/A	public	2016	Kettunen	NA	Males and Females	27005778	European	SD	19273	HG19/GRCh37	#N/A	Metabolites	Lipid	NA	HDL.D	1	11803445	#N/A	#N/A	#N/A	1	#N/A
13	met-c-918	Phosphatidylcholine and other cholines	#N/A	public	2016	Kettunen	NA	Males and Females	27005778	European	SD	13542	HG19/GRCh37	#N/A	Metabolites	Lipid	NA	PC	1	11419086	#N/A	#N/A	#N/A	1	#N/A
14	met-c-943	Cholesterol esters in very large HDL	#N/A	public	2016	Kettunen	NA	Males and Females	27005778	European	SD	19273	HG19/GRCh37	#N/A	Metabolites	Lipid	NA	XL.HDL.CE	1	11806428	#N/A	#N/A	#N/A	1	#N/A
15	met-c-935	Sphingomyelins	#N/A	public	2016	Kettunen	NA	Males and Females	27005778	European	SD	13476	HG19/GRCh37	#N/A	Metabolites	Lipid	NA	SM	1	11417530	#N/A	#N/A	#N/A	1	#N/A
16	met-c-913	Concentration of medium VLDL particles	#N/A	public	2016	Kettunen	NA	Males and Females	27005778	European	SD	19273	HG19/GRCh37	#N/A	Metabolites	Lipid	NA	M.VLDL.P	1	11819006	#N/A	#N/A	#N/A	1	#N/A
17	met-c-883	Total lipids in large LDL	#N/A	public	2016	Kettunen	NA	Males and Females	27005778	European	SD	19273	HG19/GRCh37	#N/A	Metabolites	Lipid	NA	L.LDL.L	1	11820652	#N/A	#N/A	#N/A	1	#N/A
18	met-a-378	Acetylphosphate	#N/A	public	2014	Shin	NA	Males and Females	24816252	European	log10 units	7789	HG19/GRCh37	#N/A	Metabolites	Energy	NA	#N/A	1	2545589	#N/A	#N/A	#N/A	1	0.0913489
19	met-a-683	X-13429	#N/A	public	2014	Shin	NA	Males and Females	24816252	European	log10 units	6344	HG19/GRCh37	#N/A	Metabolites	Unknown metabolite	NA	#N/A	1	2545710	#N/A	#N/A	#N/A	1	0.309823
20	met-c-866	Histidine	#N/A	public	2016	Kettunen	NA	Males and Females	27005778	European	SD	19244	HG19/GRCh37	#N/A	Metabolites	Amino acid	NA	#N/A	1	11811025	#N/A	#N/A	#N/A	1	#N/A
21	met-c-948	Triglycerides in very large HDL	#N/A	public	2016	Kettunen	NA	Males and Females	27005778	European	SD	21536	HG19/GRCh37	#N/A	Metabolites	Lipid	NA	XL.HDL.TG; SD value comes from the original untransformed distribution of the ERF cohort	1	11871386	#N/A	#N/A	#N/A	1	0.14
22	ukb-d-30670_irnt	Urea	#N/A	public	2018	Neale lab	NA	Males and Females	#N/A	European	NA	#N/A	HG19/GRCh37	#N/A	Metabolites	NA	NA	NA	1	13586012	#N/A	#N/A	#N/A	0	#N/A
23	met-c-914	Phospholipids in medium VLDL	#N/A	public	2016	Kettunen	NA	Males and Females	27005778	European	SD	21240	HG19/GRCh37	#N/A	Metabolites	Lipid	NA	M.VLDL.PL; SD value comes from the original untransformed distribution of the ERF cohort	1	11766530	#N/A	#N/A	#N/A	1	1.92
24	met-c-851	Average number of double bonds in a fatty acid chain	#N/A	public	2016	Kettunen	NA	Males and Females	27005778	European	SD	15728	HG19/GRCh37	#N/A	Metabolites	Fatty acid	NA	#N/A	1	11621406	#N/A	#N/A	#N/A	1	#N/A
25	met-c-945	Total lipids in very large HDL	#N/A	public	2016	Kettunen	NA	Males and Females	27005778	European	SD	19273	HG19/GRCh37	#N/A	Metabolites	Lipid	NA	XL.HDL.L	1	11798042	#N/A	#N/A	#N/A	1	#N/A
26	met-c-857	Omega-7, omega-9 and saturated fatty acids	#N/A	public	2016	Kettunen	NA	Males and Females	27005778	European	SD	13506	HG19/GRCh37	#N/A	Metabolites	Fatty acid	NA	#N/A	1	11412520	#N/A	#N/A	#N/A	1	#N/A
27	met-c-957	Total lipids in chylomicrons and largest VLDL particles	#N/A	public	2016	Kettunen	NA	Males and Females	27005778	European	SD	18960	HG19/GRCh37	#N/A	Metabolites	Lipid	NA	XXL.VLDL.L	1	11708802	#N/A	#N/A	#N/A	1	#N/A
28	met-a-359	Gamma-glutamylglutamine	#N/A	public	2014	Shin	NA	Males and Females	24816252	European	log10 units	7662	HG19/GRCh37	#N/A	Metabolites	Peptide	NA	#N/A	1	2545682	#N/A	#N/A	#N/A	1	0.125582
29	met-c-885	Phospholipids in large LDL	#N/A	public	2016	Kettunen	NA	Males and Females	27005778	European	SD	21550	HG19/GRCh37	#N/A	Metabolites	Lipid	NA	L.LDL.PL; SD value comes from the original untransformed distribution of the ERF cohort	1	11871461	#N/A	#N/A	#N/A	1	0.3
30	met-a-570	X-12063	#N/A	public	2014	Shin	NA	Males and Females	24816252	European	log10 units	7197	HG19/GRCh37	#N/A	Metabolites	Unknown metabolite	NA	#N/A	1	2545798	#N/A	#N/A	#N/A	1	0.268055
31	met-a-519	X-11469	#N/A	public	2014	Shin	NA	Males and Females	24816252	European	log10 units	7779	HG19/GRCh37	#N/A	Metabolites	Unknown metabolite	NA	#N/A	1	2545783	#N/A	#N/A	#N/A	1	0.359309
32	ukb-d-30860_irnt	Total protein	#N/A	public	2018	Neale lab	NA	Males and Females	#N/A	European	NA	#N/A	HG19/GRCh37	#N/A	Metabolites	NA	NA	NA	1	13585298	#N/A	#N/A	#N/A	0	#N/A
33	met-a-460	Androsterone sulfate	#N/A	public	2014	Shin	NA	Males and Females	24816252	European	log10 units	7785	HG19/GRCh37	#N/A	Metabolites	Lipid	NA	#N/A	1	2545586	#N/A	#N/A	#N/A	1	0.370955
34	met-a-618	Decanoylcarnitine	#N/A	public	2014	Shin	NA	Males and Females	24816252	European	log10 units	7766	HG19/GRCh37	#N/A	Metabolites	Lipid	NA	#N/A	1	2545676	#N/A	#N/A	#N/A	1	0.222403
35	met-c-930	Concentration of small VLDL particles	#N/A	public	2016	Kettunen	NA	Males and Females	27005778	European	SD	19273	HG19/GRCh37	#N/A	Metabolites	Lipid	NA	S.VLDL.P	1	11820641	#N/A	#N/A	#N/A	1	#N/A
36	met-a-419	1,5-anhydroglucitol (1,5-AG)	#N/A	public	2014	Shin	NA	Males and Females	24816252	European	log10 units	7746	HG19/GRCh37	#N/A	Metabolites	Carbohydrate	NA	#N/A	1	2545780	#N/A	#N/A	#N/A	1	0.152704
37	met-c-960	Triglycerides in chylomicrons and largest VLDL particles	#N/A	public	2016	Kettunen	NA	Males and Females	27005778	European	SD	21540	HG19/GRCh37	#N/A	Metabolites	Lipid	NA	XXL.VLDL.TG; SD value comes from the original untransformed distribution of the ERF cohort	1	11843388	#N/A	#N/A	#N/A	1	0.53
38	ukb-d-30760_irnt	HDL cholesterol	#N/A	public	2018	Neale lab	NA	Males and Females	#N/A	European	NA	#N/A	HG19/GRCh37	#N/A	Metabolites	NA	NA	NA	1	13585298	#N/A	#N/A	#N/A	0	#N/A
39	met-a-524	X-11491	#N/A	public	2014	Shin	NA	Males and Females	24816252	European	log10 units	6584	HG19/GRCh37	#N/A	Metabolites	Unknown metabolite	NA	#N/A	1	2545837	#N/A	#N/A	#N/A	1	0.295915
40	met-a-578	Erythronate*	#N/A	public	2014	Shin	NA	Males and Females	24816252	European	log10 units	7752	HG19/GRCh37	#N/A	Metabolites	Carbohydrate	NA	#N/A	1	2545588	#N/A	#N/A	#N/A	1	0.109838
41	met-c-937	Total phosphoglycerides	#N/A	public	2016	Kettunen	NA	Males and Females	27005778	European	SD	13519	HG19/GRCh37	#N/A	Metabolites	Lipid	NA	TotPG	1	11416877	#N/A	#N/A	#N/A	1	#N/A
42	met-a-471	2-aminobutyrate	#N/A	public	2014	Shin	NA	Males and Females	24816252	European	log10 units	7814	HG19/GRCh37	#N/A	Metabolites	Amino acid	NA	#N/A	1	2545391	#N/A	#N/A	#N/A	1	0.11302
43	met-c-902	Concentration of medium HDL particles	#N/A	public	2016	Kettunen	NA	Males and Females	27005778	European	SD	19273	HG19/GRCh37	#N/A	Metabolites	Lipid	NA	M.HDL.P	1	11820655	#N/A	#N/A	#N/A	1	#N/A
44	ukb-d-30600_irnt	Albumin	#N/A	public	2018	Neale lab	NA	Males and Females	#N/A	European	NA	#N/A	HG19/GRCh37	#N/A	Metabolites	NA	NA	NA	1	13585334	#N/A	#N/A	#N/A	0	#N/A
45	ukb-d-30680_irnt	Calcium	#N/A	public	2018	Neale lab	NA	Males and Females	#N/A	European	NA	#N/A	HG19/GRCh37	#N/A	Metabolites	NA	NA	NA	1	13585309	#N/A	#N/A	#N/A	0	#N/A
46	met-c-953	Total lipids in very small VLDL	#N/A	public	2016	Kettunen	NA	Males and Females	27005778	European	SD	19273	HG19/GRCh37	#N/A	Metabolites	Lipid	NA	XS.VLDL.L	1	11820654	#N/A	#N/A	#N/A	1	#N/A
47	ukb-d-30870_irnt	Triglycerides	#N/A	public	2018	Neale lab	NA	Males and Females	#N/A	European	NA	#N/A	HG19/GRCh37	#N/A	Metabolites	NA	NA	NA	1	13586007	#N/A	#N/A	#N/A	0	#N/A
48	met-c-867	Total cholesterol in IDL	#N/A	public	2016	Kettunen	NA	Males and Females	27005778	European	SD	19273	HG19/GRCh37	#N/A	Metabolites	Lipid	NA	IDL.C	1	11820655	#N/A	#N/A	#N/A	1	#N/A
49	met-a-482	10-undecenoate (11:1n1)	#N/A	public	2014	Shin	NA	Males and Females	24816252	European	log10 units	7806	HG19/GRCh37	#N/A	Metabolites	Fatty acid	NA	#N/A	1	2545687	#N/A	#N/A	#N/A	1	0.161056
50	met-a-646	X-12728	#N/A	public	2014	Shin	NA	Males and Females	24816252	European	log10 units	537	HG19/GRCh37	#N/A	Metabolites	Unknown metabolite	NA	#N/A	1	2542406	#N/A	#N/A	#N/A	1	0.409089
51	met-a-679	N2,N2-dimethylguanosine	#N/A	public	2014	Shin	NA	Males and Females	24816252	European	log10 units	5228	HG19/GRCh37	#N/A	Metabolites	Nucleotide	NA	#N/A	1	2543696	#N/A	#N/A	#N/A	1	0.0988096
52	met-a-362	Betaine	#N/A	public	2014	Shin	NA	Males and Females	24816252	European	log10 units	7806	HG19/GRCh37	#N/A	Metabolites	Amino acid	NA	#N/A	1	2545684	#N/A	#N/A	#N/A	1	0.120034
53	met-c-959	Phospholipids in chylomicrons and largest VLDL particles	#N/A	public	2016	Kettunen	NA	Males and Females	27005778	European	SD	21542	HG19/GRCh37	#N/A	Metabolites	Lipid	NA	XXL.VLDL.PL; SD value comes from the original untransformed distribution of the ERF cohort	1	11871391	#N/A	#N/A	#N/A	1	0.59
54	met-c-909	Total cholesterol in medium VLDL	#N/A	public	2016	Kettunen	NA	Males and Females	27005778	European	SD	21551	HG19/GRCh37	#N/A	Metabolites	Lipid	NA	M.VLDL.C. SD value comes from the original untransformed distribution of the ERF cohort	1	11871461	#N/A	#N/A	#N/A	1	0.7
55	met-a-629	X-12510--2-aminooctanoic acid	#N/A	public	2014	Shin	NA	Males and Females	24816252	European	log10 units	7566	HG19/GRCh37	#N/A	Metabolites	Amino acid	NA	#N/A	1	2545484	#N/A	#N/A	#N/A	1	0.19899
56	met-a-652	Isovalerylcarnitine	#N/A	public	2014	Shin	NA	Males and Females	24816252	European	log10 units	7789	HG19/GRCh37	#N/A	Metabolites	Amino acid	NA	#N/A	1	2545606	#N/A	#N/A	#N/A	1	0.168763
57	met-c-922	Concentration of small HDL particles	#N/A	public	2016	Kettunen	NA	Males and Females	27005778	European	SD	19273	HG19/GRCh37	#N/A	Metabolites	Lipid	NA	S.HDL.P	1	11820655	#N/A	#N/A	#N/A	1	#N/A
58	met-a-661	X-12798	#N/A	public	2014	Shin	NA	Males and Females	24816252	European	log10 units	7552	HG19/GRCh37	#N/A	Metabolites	Unknown metabolite	NA	#N/A	1	2545601	#N/A	#N/A	#N/A	1	0.168539
59	met-c-840	Alanine	#N/A	public	2016	Kettunen	NA	Males and Females	27005778	European	SD	24796	HG19/GRCh37	#N/A	Metabolites	Amino acid	NA	SD value comes from the original untransformed distribution of the ERF cohort	1	12091566	#N/A	#N/A	#N/A	1	0.2
60	met-c-895	Total cholesterol in LDL	#N/A	public	2016	Kettunen	NA	Males and Females	27005778	European	SD	21559	HG19/GRCh37	#N/A	Metabolites	Lipid	NA	LDL.C; SD value comes from the original untransformed distribution of the ERF cohort	1	11871461	#N/A	#N/A	#N/A	1	0.27
61	met-c-847	Average number of methylene groups per double bond	#N/A	public	2016	Kettunen	NA	Males and Females	27005778	European	SD	13532	HG19/GRCh37	#N/A	Metabolites	Metabolites ratio	NA	CH2.DB.ratio	1	11416675	#N/A	#N/A	#N/A	1	#N/A
62	met-c-863	Glycoprotein acetyls	#N/A	public	2016	Kettunen	NA	Males and Females	27005778	European	SD	19270	HG19/GRCh37	#N/A	Metabolites	Protein	NA	Gp; mainly a1-acid glycoprotein	1	11820605	#N/A	#N/A	#N/A	1	#N/A
63	ukb-d-30620_irnt	Alanine aminotransferase	#N/A	public	2018	Neale lab	NA	Males and Females	#N/A	European	NA	#N/A	HG19/GRCh37	#N/A	Metabolites	NA	NA	NA	1	13586000	#N/A	#N/A	#N/A	0	#N/A
64	met-c-850	Creatinine	#N/A	public	2016	Kettunen	NA	Males and Females	27005778	European	SD	24810	HG19/GRCh37	#N/A	Metabolites	Amino acid	NA	SD value comes from the original untransformed distribution of the ERF cohort	1	12087816	#N/A	#N/A	#N/A	1	0.22
65	ukb-d-30730_irnt	Gamma glutamyltransferase	#N/A	public	2018	Neale lab	NA	Males and Females	#N/A	European	NA	#N/A	HG19/GRCh37	#N/A	Metabolites	NA	NA	NA	1	13586026	#N/A	#N/A	#N/A	0	#N/A
66	met-a-558	1-arachidonoylglycerophosphocholine*	#N/A	public	2014	Shin	NA	Males and Females	24816252	European	log10 units	7507	HG19/GRCh37	#N/A	Metabolites	Lipid	NA	#N/A	1	2545400	#N/A	#N/A	#N/A	1	0.159628
67	ukb-d-30810_irnt	Phosphate	#N/A	public	2018	Neale lab	NA	Males and Females	#N/A	European	NA	#N/A	HG19/GRCh37	#N/A	Metabolites	NA	NA	NA	1	13585254	#N/A	#N/A	#N/A	0	#N/A
68	met-c-955	Phospholipids in very small VLDL	#N/A	public	2016	Kettunen	NA	Males and Females	27005778	European	SD	19273	HG19/GRCh37	#N/A	Metabolites	Lipid	NA	XS.VLDL.PL; SD value comes from the original untransformed distribution of the ERF cohort	1	11813718	#N/A	#N/A	#N/A	1	0.67
69	met-c-927	Total cholesterol in small VLDL	#N/A	public	2016	Kettunen	NA	Males and Females	27005778	European	SD	21557	HG19/GRCh37	#N/A	Metabolites	Lipid	NA	S.VLDL.C. SD value comes from the original untransformed distribution of the ERF cohort	1	11856411	#N/A	#N/A	#N/A	1	0.41
70	met-c-940	Valine	#N/A	public	2016	Kettunen	NA	Males and Females	27005778	European	SD	24900	HG19/GRCh37	#N/A	Metabolites	Amino acid	NA	SD value comes from the original untransformed distribution of the ERF cohort	1	12092490	#N/A	#N/A	#N/A	1	0.19
71	met-a-753	Cis-4-decenoyl carnitine	#N/A	public	2014	Shin	NA	Males and Females	24816252	European	log10 units	7660	HG19/GRCh37	#N/A	Metabolites	Lipid	NA	#N/A	1	2545651	#N/A	#N/A	#N/A	1	0.196011
72	met-c-904	Total cholesterol in medium LDL	#N/A	public	2016	Kettunen	NA	Males and Females	27005778	European	SD	21559	HG19/GRCh37	#N/A	Metabolites	Lipid	NA	M.LDL.C; SD value comes from the original untransformed distribution of the ERF cohort	1	11862863	#N/A	#N/A	#N/A	1	0.41
73	met-a-306	Leucine	#N/A	public	2014	Shin	NA	Males and Females	24816252	European	log10 units	7799	HG19/GRCh37	#N/A	Metabolites	Amino acid	NA	#N/A	1	2545655	#N/A	#N/A	#N/A	1	0.0690583
74	met-a-464	Serine	#N/A	public	2014	Shin	NA	Males and Females	24816252	European	log10 units	7796	HG19/GRCh37	#N/A	Metabolites	Amino acid	NA	#N/A	1	2545555	#N/A	#N/A	#N/A	1	0.116009
75	met-a-426	X-08402	#N/A	public	2014	Shin	NA	Males and Females	24816252	European	log10 units	7726	HG19/GRCh37	#N/A	Metabolites	Unknown metabolite	NA	#N/A	1	2545599	#N/A	#N/A	#N/A	1	0.149581
76	met-a-304	Tryptophan	#N/A	public	2014	Shin	NA	Males and Females	24816252	European	log10 units	7804	HG19/GRCh37	#N/A	Metabolites	Amino acid	NA	#N/A	1	2545641	#N/A	#N/A	#N/A	1	0.0671015
77	met-c-874	Total cholesterol in large HDL	#N/A	public	2016	Kettunen	NA	Males and Females	27005778	European	SD	21558	HG19/GRCh37	#N/A	Metabolites	Lipid	NA	L.HDL.C; SD value comes from the original untransformed distribution of the ERF cohort	1	11861714	#N/A	#N/A	#N/A	1	0.29
78	met-a-476	Butyrylcarnitine	#N/A	public	2014	Shin	NA	Males and Females	24816252	European	log10 units	7796	HG19/GRCh37	#N/A	Metabolites	Lipid	NA	#N/A	1	2545688	#N/A	#N/A	#N/A	1	0.210191
79	met-c-932	Triglycerides in small VLDL	#N/A	public	2016	Kettunen	NA	Males and Females	27005778	European	SD	21558	HG19/GRCh37	#N/A	Metabolites	Lipid	NA	S.VLDL.TG; SD value comes from the original untransformed distribution of the ERF cohort	1	11859725	#N/A	#N/A	#N/A	1	0.22
80	ukb-d-30840_irnt	Total bilirubin	#N/A	public	2018	Neale lab	NA	Males and Females	#N/A	European	NA	#N/A	HG19/GRCh37	#N/A	Metabolites	NA	NA	NA	1	13585986	#N/A	#N/A	#N/A	0	#N/A
81	met-c-887	Cholesterol esters in large VLDL	#N/A	public	2016	Kettunen	NA	Males and Females	27005778	European	SD	18960	HG19/GRCh37	#N/A	Metabolites	Lipid	NA	L.VLDL.CE	1	11697414	#N/A	#N/A	#N/A	1	#N/A
82	met-a-729	X-14626	#N/A	public	2014	Shin	NA	Males and Females	24816252	European	log10 units	6904	HG19/GRCh37	#N/A	Metabolites	Unknown metabolite	NA	#N/A	1	2545892	#N/A	#N/A	#N/A	1	0.17083
83	met-c-942	Total cholesterol in very large HDL	#N/A	public	2016	Kettunen	NA	Males and Females	27005778	European	SD	21540	HG19/GRCh37	#N/A	Metabolites	Lipid	NA	XL.HDL.C; SD value comes from the original untransformed distribution of the ERF cohort	1	11870684	#N/A	#N/A	#N/A	1	0.53
84	met-a-642	X-12712	#N/A	public	2014	Shin	NA	Males and Females	24816252	European	log10 units	260	HG19/GRCh37	#N/A	Metabolites	Unknown metabolite	NA	#N/A	1	2531353	#N/A	#N/A	#N/A	1	0.132707
85	met-a-485	X-02269	#N/A	public	2014	Shin	NA	Males and Females	24816252	European	log10 units	7701	HG19/GRCh37	#N/A	Metabolites	Unknown metabolite	NA	#N/A	1	2545491	#N/A	#N/A	#N/A	1	0.375403
86	met-c-899	Cholesterol esters in medium HDL	#N/A	public	2016	Kettunen	NA	Males and Females	27005778	European	SD	19273	HG19/GRCh37	#N/A	Metabolites	Lipid	NA	M.HDL.CE	1	11807639	#N/A	#N/A	#N/A	1	#N/A
87	met-c-941	Mean diameter for VLDL particles	#N/A	public	2016	Kettunen	NA	Males and Females	27005778	European	SD	19273	HG19/GRCh37	#N/A	Metabolites	Lipid	NA	VLDL.D	1	11820646	#N/A	#N/A	#N/A	1	#N/A
88	met-a-667	X-12850	#N/A	public	2014	Shin	NA	Males and Females	24816252	European	log10 units	6251	HG19/GRCh37	#N/A	Metabolites	Unknown metabolite	NA	#N/A	1	2545952	#N/A	#N/A	#N/A	1	0.274222
89	met-c-888	Free cholesterol in large VLDL	#N/A	public	2016	Kettunen	NA	Males and Females	27005778	European	SD	21238	HG19/GRCh37	#N/A	Metabolites	Lipid	NA	L.VLDL.FC; SD value comes from the original untransformed distribution of the ERF cohort	1	11766529	#N/A	#N/A	#N/A	1	1.57
90	met-c-912	Total lipids in medium VLDL	#N/A	public	2016	Kettunen	NA	Males and Females	27005778	European	SD	19273	HG19/GRCh37	#N/A	Metabolites	Lipid	NA	M.VLDL.L	1	11820655	#N/A	#N/A	#N/A	1	#N/A
91	met-c-843	Apolipoprotein B	#N/A	public	2016	Kettunen	NA	Males and Females	27005778	European	SD	20690	HG19/GRCh37	#N/A	Metabolites	Protein	NA	ApoB; SD value comes from the original untransformed distribution of the ERF cohort	1	11813266	#N/A	#N/A	#N/A	1	0.52
92	met-c-954	Concentration of very small VLDL particles	#N/A	public	2016	Kettunen	NA	Males and Females	27005778	European	SD	19273	HG19/GRCh37	#N/A	Metabolites	Lipid	NA	XS.VLDL.P	1	11797264	#N/A	#N/A	#N/A	1	#N/A
93	ukb-d-30720_irnt	Cystatin C	#N/A	public	2018	Neale lab	NA	Males and Females	#N/A	European	NA	#N/A	HG19/GRCh37	#N/A	Metabolites	NA	NA	NA	1	13586047	#N/A	#N/A	#N/A	0	#N/A
94	met-a-615	Octanoylcarnitine	#N/A	public	2014	Shin	NA	Males and Females	24816252	European	log10 units	7790	HG19/GRCh37	#N/A	Metabolites	Lipid	NA	#N/A	1	2545666	#N/A	#N/A	#N/A	1	0.206669
95	met-a-531	X-11538	#N/A	public	2014	Shin	NA	Males and Females	24816252	European	log10 units	7804	HG19/GRCh37	#N/A	Metabolites	Unknown metabolite	NA	#N/A	1	2545672	#N/A	#N/A	#N/A	1	0.225792
96	met-c-916	Mono-unsaturated fatty acids	#N/A	public	2016	Kettunen	NA	Males and Females	27005778	European	SD	13535	HG19/GRCh37	#N/A	Metabolites	Fatty acid	NA	#N/A	1	11417715	#N/A	#N/A	#N/A	1	#N/A
97	met-a-596	X-12244--N-acetylcarnosine	#N/A	public	2014	Shin	NA	Males and Females	24816252	European	log10 units	6608	HG19/GRCh37	#N/A	Metabolites	Peptide	NA	#N/A	1	2545599	#N/A	#N/A	#N/A	1	0.132246
98	met-c-849	Citrate	#N/A	public	2016	Kettunen	NA	Males and Females	27005778	European	SD	24770	HG19/GRCh37	#N/A	Metabolites	Energy	NA	SD value comes from the original untransformed distribution of the ERF cohort	1	12086145	#N/A	#N/A	#N/A	1	0.36
99	met-a-517	X-11445--5-alpha-pregnan-3beta,20alpha-disulfate	#N/A	public	2014	Shin	NA	Males and Females	24816252	European	log10 units	2570	HG19/GRCh37	#N/A	Metabolites	Lipid	NA	#N/A	1	2545722	#N/A	#N/A	#N/A	1	0.317304
100	met-c-856	Omega-6 fatty acids	#N/A	public	2016	Kettunen	NA	Males and Females	27005778	European	SD	13506	HG19/GRCh37	#N/A	Metabolites	Fatty acid	NA	#N/A	1	11398837	#N/A	#N/A	#N/A	1	#N/A
101	met-c-938	Tyrosine	#N/A	public	2016	Kettunen	NA	Males and Females	27005778	European	SD	24925	HG19/GRCh37	#N/A	Metabolites	Amino acid	NA	SD value comes from the original untransformed distribution of the ERF cohort	1	12090785	#N/A	#N/A	#N/A	1	0.26
102	met-c-944	Free cholesterol in very large HDL	#N/A	public	2016	Kettunen	NA	Males and Females	27005778	European	SD	21542	HG19/GRCh37	#N/A	Metabolites	Lipid	NA	XL.HDL.FC; SD value comes from the original untransformed distribution of the ERF cohort	1	11871391	#N/A	#N/A	#N/A	1	0.3
103	ukb-d-30890_irnt	Vitamin D	#N/A	public	2018	Neale lab	NA	Males and Females	#N/A	European	NA	#N/A	HG19/GRCh37	#N/A	Metabolites	NA	NA	NA	1	13585763	#N/A	#N/A	#N/A	0	#N/A
104	met-c-950	Concentration of very large VLDL particles	#N/A	public	2016	Kettunen	NA	Males and Females	27005778	European	SD	18960	HG19/GRCh37	#N/A	Metabolites	Lipid	NA	XL.VLDL.P	1	11382413	#N/A	#N/A	#N/A	1	#N/A
105	met-a-375	Kynurenine	#N/A	public	2014	Shin	NA	Males and Females	24816252	European	log10 units	7816	HG19/GRCh37	#N/A	Metabolites	Amino acid	NA	#N/A	1	2545666	#N/A	#N/A	#N/A	1	0.111014
106	met-c-917	Other polyunsaturated fatty acids than 18:2	#N/A	public	2016	Kettunen	NA	Males and Females	27005778	European	SD	13549	HG19/GRCh37	#N/A	Metabolites	Fatty acid	NA	#N/A	1	11407336	#N/A	#N/A	#N/A	1	#N/A
107	met-a-355	Proline	#N/A	public	2014	Shin	NA	Males and Females	24816252	European	log10 units	7816	HG19/GRCh37	#N/A	Metabolites	Amino acid	NA	#N/A	1	2545669	#N/A	#N/A	#N/A	1	0.109558
108	met-c-907	Concentration of medium LDL particles	#N/A	public	2016	Kettunen	NA	Males and Females	27005778	European	SD	19273	HG19/GRCh37	#N/A	Metabolites	Lipid	NA	M.LDL.P	1	11818918	#N/A	#N/A	#N/A	1	#N/A
109	met-c-956	Triglycerides in very small VLDL	#N/A	public	2016	Kettunen	NA	Males and Females	27005778	European	SD	19273	HG19/GRCh37	#N/A	Metabolites	Lipid	NA	XS.VLDL.TG; SD value comes from the original untransformed distribution of the ERF cohort	1	11820655	#N/A	#N/A	#N/A	1	0.51
110	met-c-870	Concentration of IDL particles	#N/A	public	2016	Kettunen	NA	Males and Females	27005778	European	SD	19273	HG19/GRCh37	#N/A	Metabolites	Lipid	NA	IDL.P	1	11820652	#N/A	#N/A	#N/A	1	#N/A
111	met-c-879	Phospholipids in large HDL	#N/A	public	2016	Kettunen	NA	Males and Females	27005778	European	SD	19273	HG19/GRCh37	#N/A	Metabolites	Lipid	NA	L.HDL.PL; SD value comes from the original untransformed distribution of the ERF cohort	1	11820655	#N/A	#N/A	#N/A	1	0.21
112	ukb-d-30880_irnt	Urate	#N/A	public	2018	Neale lab	NA	Males and Females	#N/A	European	NA	#N/A	HG19/GRCh37	#N/A	Metabolites	NA	NA	NA	1	13585994	#N/A	#N/A	#N/A	0	#N/A
113	met-c-844	Ratio of bisallylic groups to double bonds	#N/A	public	2016	Kettunen	NA	Males and Females	27005778	European	SD	13524	HG19/GRCh37	#N/A	Metabolites	Metabolites ratio	NA	Bis.DB.ratio	1	11408861	#N/A	#N/A	#N/A	1	#N/A
114	met-a-383	3-methyl-2-oxovalerate	#N/A	public	2014	Shin	NA	Males and Females	24816252	European	log10 units	7779	HG19/GRCh37	#N/A	Metabolites	Amino acid	NA	#N/A	1	2545685	#N/A	#N/A	#N/A	1	0.114775
115	met-a-656	Bradykinin, des-arg(9)	#N/A	public	2014	Shin	NA	Males and Females	24816252	European	log10 units	4570	HG19/GRCh37	#N/A	Metabolites	Peptide	NA	#N/A	1	2545567	#N/A	#N/A	#N/A	1	0.461063
116	ukb-d-30850_irnt	Testosterone	#N/A	public	2018	Neale lab	NA	Males and Females	#N/A	European	NA	#N/A	HG19/GRCh37	#N/A	Metabolites	NA	NA	NA	1	13585069	#N/A	#N/A	#N/A	0	#N/A
117	ukb-d-30690_irnt	Cholesterol	#N/A	public	2018	Neale lab	NA	Males and Females	#N/A	European	NA	#N/A	HG19/GRCh37	#N/A	Metabolites	NA	NA	NA	1	13586045	#N/A	#N/A	#N/A	0	#N/A
118	met-a-360	Gamma-glutamyltyrosine	#N/A	public	2014	Shin	NA	Males and Females	24816252	European	log10 units	7468	HG19/GRCh37	#N/A	Metabolites	Peptide	NA	#N/A	1	2545559	#N/A	#N/A	#N/A	1	0.111844
119	met-a-379	Carnitine	#N/A	public	2014	Shin	NA	Males and Females	24816252	European	log10 units	7797	HG19/GRCh37	#N/A	Metabolites	Lipid	NA	#N/A	1	2545563	#N/A	#N/A	#N/A	1	0.0653151
120	met-c-841	Albumin	#N/A	public	2016	Kettunen	NA	Males and Females	27005778	European	SD	18960	HG19/GRCh37	#N/A	Metabolites	Protein	NA	Alb	1	11703182	#N/A	#N/A	#N/A	1	#N/A
121	met-c-925	Total lipids in small LDL	#N/A	public	2016	Kettunen	NA	Males and Females	27005778	European	SD	19273	HG19/GRCh37	#N/A	Metabolites	Lipid	NA	S.LDL.L	1	11820193	#N/A	#N/A	#N/A	1	#N/A
122	met-c-848	Average number of methylene groups in a fatty acid chain	#N/A	public	2016	Kettunen	NA	Males and Females	27005778	European	SD	19021	HG19/GRCh37	#N/A	Metabolites	Fatty acid	NA	#N/A	1	11674953	#N/A	#N/A	#N/A	1	#N/A
123	met-c-900	Free cholesterol in medium HDL	#N/A	public	2016	Kettunen	NA	Males and Females	27005778	European	SD	21559	HG19/GRCh37	#N/A	Metabolites	Lipid	NA	M.HDL.FC; SD value comes from the original untransformed distribution of the ERF cohort	1	11869673	#N/A	#N/A	#N/A	1	0.39
124	met-c-860	Glutamine	#N/A	public	2016	Kettunen	NA	Males and Females	27005778	European	SD	24462	HG19/GRCh37	#N/A	Metabolites	Amino acid	NA	SD value comes from the original untransformed distribution of the ERF cohort	1	11976419	#N/A	#N/A	#N/A	1	0.16
125	met-c-886	Total cholesterol in large VLDL	#N/A	public	2016	Kettunen	NA	Males and Females	27005778	European	SD	21235	HG19/GRCh37	#N/A	Metabolites	Lipid	NA	L.VLDL.C. SD value comes from the original untransformed distribution of the ERF cohort	1	11738380	#N/A	#N/A	#N/A	1	0.44
126	met-a-467	Hexanoylcarnitine	#N/A	public	2014	Shin	NA	Males and Females	24816252	European	log10 units	7786	HG19/GRCh37	#N/A	Metabolites	Lipid	NA	#N/A	1	2545658	#N/A	#N/A	#N/A	1	0.176006
127	ukb-d-30630_irnt	Apoliprotein A	#N/A	public	2018	Neale lab	NA	Males and Females	#N/A	European	NA	#N/A	HG19/GRCh37	#N/A	Metabolites	NA	NA	NA	1	13585234	#N/A	#N/A	#N/A	0	#N/A
128	met-c-852	22:6, docosahexaenoic acid	#N/A	public	2016	Kettunen	NA	Males and Females	27005778	European	SD	13499	HG19/GRCh37	#N/A	Metabolites	Fatty acid	NA	#N/A	1	11415610	#N/A	#N/A	#N/A	1	#N/A
129	met-a-356	Citrulline	#N/A	public	2014	Shin	NA	Males and Females	24816252	European	log10 units	7773	HG19/GRCh37	#N/A	Metabolites	Amino acid	NA	#N/A	1	2545760	#N/A	#N/A	#N/A	1	0.107779
130	met-c-862	Glycoproteins	#N/A	public	2016	Kettunen	NA	Males and Females	27005778	European	SD	18734	HG19/GRCh37	#N/A	Metabolites	Protein	NA	Gly	1	11512434	#N/A	#N/A	#N/A	1	#N/A
131	met-a-616	Alpha-hydroxyisovalerate	#N/A	public	2014	Shin	NA	Males and Females	24816252	European	log10 units	7668	HG19/GRCh37	#N/A	Metabolites	Amino acid	NA	#N/A	1	2545440	#N/A	#N/A	#N/A	1	0.186458
132	met-c-931	Phospholipids in small VLDL	#N/A	public	2016	Kettunen	NA	Males and Females	27005778	European	SD	21551	HG19/GRCh37	#N/A	Metabolites	Lipid	NA	S.VLDL.PL; SD value comes from the original untransformed distribution of the ERF cohort	1	11866342	#N/A	#N/A	#N/A	1	0.49
133	met-a-316	Uridine	#N/A	public	2014	Shin	NA	Males and Females	24816252	European	log10 units	7800	HG19/GRCh37	#N/A	Metabolites	Nucleotide	NA	#N/A	1	2545676	#N/A	#N/A	#N/A	1	0.0805842
134	met-c-911	Free cholesterol in medium VLDL	#N/A	public	2016	Kettunen	NA	Males and Females	27005778	European	SD	21240	HG19/GRCh37	#N/A	Metabolites	Lipid	NA	M.VLDL.FC; SD value comes from the original untransformed distribution of the ERF cohort	1	11766527	#N/A	#N/A	#N/A	1	0.52
135	met-c-868	Free cholesterol in IDL	#N/A	public	2016	Kettunen	NA	Males and Females	27005778	European	SD	21559	HG19/GRCh37	#N/A	Metabolites	Lipid	NA	IDL.FC; SD value comes from the original untransformed distribution of the ERF cohort	1	11861199	#N/A	#N/A	#N/A	1	0.3
136	met-a-584	X-12100--hydroxytryptophan*	#N/A	public	2014	Shin	NA	Males and Females	24816252	European	log10 units	7499	HG19/GRCh37	#N/A	Metabolites	Amino acid	NA	#N/A	1	2545929	#N/A	#N/A	#N/A	1	0.119227
137	met-c-908	Phospholipids in medium LDL	#N/A	public	2016	Kettunen	NA	Males and Females	27005778	European	SD	21558	HG19/GRCh37	#N/A	Metabolites	Lipid	NA	M.LDL.PL; SD value comes from the original untransformed distribution of the ERF cohort	1	11871461	#N/A	#N/A	#N/A	1	0.37
138	met-a-526	HWESASXX*	#N/A	public	2014	Shin	NA	Males and Females	24816252	European	log10 units	7700	HG19/GRCh37	#N/A	Metabolites	Peptide	NA	#N/A	1	2545502	#N/A	#N/A	#N/A	1	0.288407
139	met-a-709	Tetradecanedioate	#N/A	public	2014	Shin	NA	Males and Females	24816252	European	log10 units	6046	HG19/GRCh37	#N/A	Metabolites	Lipid	NA	#N/A	1	2543511	#N/A	#N/A	#N/A	1	0.236923
140	met-a-634	1-arachidonoylglycerophosphoinositol*	#N/A	public	2014	Shin	NA	Males and Females	24816252	European	log10 units	7797	HG19/GRCh37	#N/A	Metabolites	Lipid	NA	#N/A	1	2545547	#N/A	#N/A	#N/A	1	0.154181
141	met-c-891	Phospholipids in large VLDL	#N/A	public	2016	Kettunen	NA	Males and Females	27005778	European	SD	21239	HG19/GRCh37	#N/A	Metabolites	Lipid	NA	L.VLDL.PL; SD value comes from the original untransformed distribution of the ERF cohort	1	11722347	#N/A	#N/A	#N/A	1	0.4
142	met-c-946	Concentration of very large HDL particles	#N/A	public	2016	Kettunen	NA	Males and Females	27005778	European	SD	19273	HG19/GRCh37	#N/A	Metabolites	Lipid	NA	XL.HDL.P	1	11820632	#N/A	#N/A	#N/A	1	#N/A
143	met-c-845	Ratio of bisallylic groups to total fatty acids	#N/A	public	2016	Kettunen	NA	Males and Females	27005778	European	SD	13171	HG19/GRCh37	#N/A	Metabolites	Fatty acid	NA	#N/A	1	11274684	#N/A	#N/A	#N/A	1	#N/A
144	met-c-951	Phospholipids in very large VLDL	#N/A	public	2016	Kettunen	NA	Males and Females	27005778	European	SD	21237	HG19/GRCh37	#N/A	Metabolites	Lipid	NA	XL.VLDL.PL; SD value comes from the original untransformed distribution of the ERF cohort	1	11759843	#N/A	#N/A	#N/A	1	0.75
145	met-c-928	Free cholesterol in small VLDL	#N/A	public	2016	Kettunen	NA	Males and Females	27005778	European	SD	21559	HG19/GRCh37	#N/A	Metabolites	Lipid	NA	S.VLDL.FC; SD value comes from the original untransformed distribution of the ERF cohort	1	11850620	#N/A	#N/A	#N/A	1	0.58
146	ukb-d-30830_irnt	SHBG	#N/A	public	2018	Neale lab	NA	Males and Females	#N/A	European	NA	#N/A	HG19/GRCh37	#N/A	Metabolites	NA	NA	NA	1	13585247	#N/A	#N/A	#N/A	0	#N/A
147	ukb-d-30780_irnt	LDL direct	#N/A	public	2018	Neale lab	NA	Males and Females	#N/A	European	NA	#N/A	HG19/GRCh37	#N/A	Metabolites	NA	NA	NA	1	13586016	#N/A	#N/A	#N/A	0	#N/A
148	met-c-878	Concentration of large HDL particles	#N/A	public	2016	Kettunen	NA	Males and Females	27005778	European	SD	19273	HG19/GRCh37	#N/A	Metabolites	Lipid	NA	L.HDL.P	1	11814787	#N/A	#N/A	#N/A	1	#N/A
149	met-a-373	X-03094	#N/A	public	2014	Shin	NA	Males and Females	24816252	European	log10 units	7804	HG19/GRCh37	#N/A	Metabolites	Unknown metabolite	NA	#N/A	1	2545572	#N/A	#N/A	#N/A	1	0.119716
150	met-a-665	X-12844	#N/A	public	2014	Shin	NA	Males and Females	24816252	European	log10 units	7768	HG19/GRCh37	#N/A	Metabolites	Unknown metabolite	NA	#N/A	1	2545671	#N/A	#N/A	#N/A	1	0.170956
151	met-a-711	Hexadecanedioate	#N/A	public	2014	Shin	NA	Males and Females	24816252	European	log10 units	6887	HG19/GRCh37	#N/A	Metabolites	Lipid	NA	#N/A	1	2545172	#N/A	#N/A	#N/A	1	0.238465
152	met-c-923	Triglycerides in small HDL	#N/A	public	2016	Kettunen	NA	Males and Females	27005778	European	SD	21558	HG19/GRCh37	#N/A	Metabolites	Lipid	NA	S.HDL.TG; SD value comes from the original untransformed distribution of the ERF cohort	1	11871440	#N/A	#N/A	#N/A	1	0.61
153	met-c-921	Total lipids in small HDL	#N/A	public	2016	Kettunen	NA	Males and Females	27005778	European	SD	19273	HG19/GRCh37	#N/A	Metabolites	Lipid	NA	S.HDL.L	1	11805157	#N/A	#N/A	#N/A	1	#N/A
154	met-c-893	18:2, linoleic acid (LA)	#N/A	public	2016	Kettunen	NA	Males and Females	27005778	European	SD	13527	HG19/GRCh37	#N/A	Metabolites	Fatty acid	NA	#N/A	1	11417510	#N/A	#N/A	#N/A	1	#N/A
155	met-a-446	Indoleacetate	#N/A	public	2014	Shin	NA	Males and Females	24816252	European	log10 units	7618	HG19/GRCh37	#N/A	Metabolites	Amino acid	NA	#N/A	1	2545787	#N/A	#N/A	#N/A	1	0.172464
156	met-a-341	Citrate	#N/A	public	2014	Shin	NA	Males and Females	24816252	European	log10 units	7813	HG19/GRCh37	#N/A	Metabolites	Energy	NA	#N/A	1	2545557	#N/A	#N/A	#N/A	1	0.110732
157	met-a-479	Propionylcarnitine	#N/A	public	2014	Shin	NA	Males and Females	24816252	European	log10 units	7813	HG19/GRCh37	#N/A	Metabolites	Lipid	NA	#N/A	1	2545656	#N/A	#N/A	#N/A	1	0.126044
158	ukb-d-30650_irnt	Aspartate aminotransferase	#N/A	public	2018	Neale lab	NA	Males and Females	#N/A	European	NA	#N/A	HG19/GRCh37	#N/A	Metabolites	NA	NA	NA	1	13586009	#N/A	#N/A	#N/A	0	#N/A
159	met-c-877	Total lipids in large HDL	#N/A	public	2016	Kettunen	NA	Males and Females	27005778	European	SD	19273	HG19/GRCh37	#N/A	Metabolites	Lipid	NA	L.HDL.L	1	11820655	#N/A	#N/A	#N/A	1	#N/A
160	met-c-871	Phospholipids in IDL	#N/A	public	2016	Kettunen	NA	Males and Females	27005778	European	SD	21559	HG19/GRCh37	#N/A	Metabolites	Lipid	NA	IDL.PL; ; SD value comes from the original untransformed distribution of the ERF cohort	1	11871461	#N/A	#N/A	#N/A	1	0.58
161	ukb-d-30700_irnt	Creatinine	#N/A	public	2018	Neale lab	NA	Males and Females	#N/A	European	NA	#N/A	HG19/GRCh37	#N/A	Metabolites	NA	NA	NA	1	13585973	#N/A	#N/A	#N/A	0	#N/A
162	ukb-d-30790_irnt	Lipoprotein A	#N/A	public	2018	Neale lab	NA	Males and Females	#N/A	European	NA	#N/A	HG19/GRCh37	#N/A	Metabolites	NA	NA	NA	1	13583854	#N/A	#N/A	#N/A	0	#N/A
163	ukb-d-30640_irnt	Apoliprotein B	#N/A	public	2018	Neale lab	NA	Males and Females	#N/A	European	NA	#N/A	HG19/GRCh37	#N/A	Metabolites	NA	NA	NA	1	13585958	#N/A	#N/A	#N/A	0	#N/A
164	met-a-500	3-dehydrocarnitine*	#N/A	public	2014	Shin	NA	Males and Females	24816252	European	log10 units	7809	HG19/GRCh37	#N/A	Metabolites	Lipid	NA	#N/A	1	2545672	#N/A	#N/A	#N/A	1	0.130856
165	met-a-396	X-18601	#N/A	public	2014	Shin	NA	Males and Females	24816252	European	log10 units	7663	HG19/GRCh37	#N/A	Metabolites	Unknown metabolite	NA	#N/A	1	2545942	#N/A	#N/A	#N/A	1	0.31013
166	met-c-905	Cholesterol esters in medium LDL	#N/A	public	2016	Kettunen	NA	Males and Females	27005778	European	SD	19273	HG19/GRCh37	#N/A	Metabolites	Lipid	NA	M.LDL.CE	1	11820631	#N/A	#N/A	#N/A	1	#N/A
167	met-c-949	Total lipids in very large VLDL	#N/A	public	2016	Kettunen	NA	Males and Females	27005778	European	SD	19273	HG19/GRCh37	#N/A	Metabolites	Lipid	NA	XL.VLDL.L	1	11808241	#N/A	#N/A	#N/A	1	#N/A
168	met-a-581	X-12093	#N/A	public	2014	Shin	NA	Males and Females	24816252	European	log10 units	2854	HG19/GRCh37	#N/A	Metabolites	Unknown metabolite	NA	#N/A	1	2545103	#N/A	#N/A	#N/A	1	0.216535
169	met-a-580	X-12092	#N/A	public	2014	Shin	NA	Males and Females	24816252	European	log10 units	7500	HG19/GRCh37	#N/A	Metabolites	Unknown metabolite	NA	#N/A	1	2545734	#N/A	#N/A	#N/A	1	0.260077
170	met-a-636	X-12644	#N/A	public	2014	Shin	NA	Males and Females	24816252	European	log10 units	7795	HG19/GRCh37	#N/A	Metabolites	Unknown metabolite	NA	#N/A	1	2545564	#N/A	#N/A	#N/A	1	0.166079
171	met-c-920	Pyruvate	#N/A	public	2016	Kettunen	NA	Males and Females	27005778	European	SD	24756	HG19/GRCh37	#N/A	Metabolites	Carbohydrate	NA	SD value comes from the original untransformed distribution of the ERF cohort	1	12079526	#N/A	#N/A	#N/A	1	0.42
172	met-c-915	Triglycerides in medium VLDL	#N/A	public	2016	Kettunen	NA	Males and Females	27005778	European	SD	21241	HG19/GRCh37	#N/A	Metabolites	Lipid	NA	M.VLDL.TG; SD value comes from the original untransformed distribution of the ERF cohort	1	11766530	#N/A	#N/A	#N/A	1	1.53
173	met-c-869	Total lipids in IDL	#N/A	public	2016	Kettunen	NA	Males and Females	27005778	European	SD	19273	HG19/GRCh37	#N/A	Metabolites	Lipid	NA	IDL.L	1	11820646	#N/A	#N/A	#N/A	1	#N/A
174	met-c-884	Concentration of large LDL particles	#N/A	public	2016	Kettunen	NA	Males and Females	27005778	European	SD	19273	HG19/GRCh37	#N/A	Metabolites	Lipid	NA	L.LDL.P	1	11820653	#N/A	#N/A	#N/A	1	#N/A
175	met-c-896	Mean diameter for LDL particles	#N/A	public	2016	Kettunen	NA	Males and Females	27005778	European	SD	19273	HG19/GRCh37	#N/A	Metabolites	Lipid	NA	LDL.D	1	11820640	#N/A	#N/A	#N/A	1	#N/A
176	met-a-640	X-12696	#N/A	public	2014	Shin	NA	Males and Females	24816252	European	log10 units	7409	HG19/GRCh37	#N/A	Metabolites	Unknown metabolite	NA	#N/A	1	2545674	#N/A	#N/A	#N/A	1	0.139303
177	met-a-325	Tyrosine	#N/A	public	2014	Shin	NA	Males and Females	24816252	European	log10 units	7807	HG19/GRCh37	#N/A	Metabolites	Amino acid	NA	#N/A	1	2545613	#N/A	#N/A	#N/A	1	0.0886175
178	met-a-505	X-03056--N-[3-(2-Oxopyrrolidin-1-yl)propyl]acetamide	#N/A	public	2014	Shin	NA	Males and Females	24816252	European	log10 units	7812	HG19/GRCh37	#N/A	Metabolites	Amino acid	NA	#N/A	1	2545675	#N/A	#N/A	#N/A	1	0.150963
179	met-c-934	Serum total triglycerides	#N/A	public	2016	Kettunen	NA	Males and Females	27005778	European	SD	21545	HG19/GRCh37	#N/A	Metabolites	Lipid	NA	Serum.TG	1	11871391	#N/A	#N/A	#N/A	1	#N/A
180	met-c-875	Cholesterol esters in large HDL	#N/A	public	2016	Kettunen	NA	Males and Females	27005778	European	SD	19273	HG19/GRCh37	#N/A	Metabolites	Lipid	NA	L.HDL.CE	1	11820655	#N/A	#N/A	#N/A	1	#N/A
181	met-c-897	Leucine	#N/A	public	2016	Kettunen	NA	Males and Females	27005778	European	SD	24728	HG19/GRCh37	#N/A	Metabolites	Amino acid	NA	SD value comes from the original untransformed distribution of the ERF cohort	1	12078191	#N/A	#N/A	#N/A	1	0.21
182	met-c-858	Free cholesterol	#N/A	public	2016	Kettunen	NA	Males and Females	27005778	European	SD	13497	HG19/GRCh37	#N/A	Metabolites	Lipid	NA	Free.C	1	11410176	#N/A	#N/A	#N/A	1	#N/A
183	met-a-682	1-arachidonoylglycerophosphoethanolamine*	#N/A	public	2014	Shin	NA	Males and Females	24816252	European	log10 units	7798	HG19/GRCh37	#N/A	Metabolites	Lipid	NA	#N/A	1	2545686	#N/A	#N/A	#N/A	1	0.146573
184	met-a-693	X-13548	#N/A	public	2014	Shin	NA	Males and Females	24816252	European	log10 units	6022	HG19/GRCh37	#N/A	Metabolites	Unknown metabolite	NA	#N/A	1	2545505	#N/A	#N/A	#N/A	1	0.0973468
185	met-a-573	Isobutyrylcarnitine	#N/A	public	2014	Shin	NA	Males and Females	24816252	European	log10 units	7812	HG19/GRCh37	#N/A	Metabolites	Amino acid	NA	#N/A	1	2545669	#N/A	#N/A	#N/A	1	0.19915
186	ukb-d-30660_irnt	Direct bilirubin	#N/A	public	2018	Neale lab	NA	Males and Females	#N/A	European	NA	#N/A	HG19/GRCh37	#N/A	Metabolites	NA	NA	NA	1	13584679	#N/A	#N/A	#N/A	0	#N/A
187	met-c-901	Total lipids in medium HDL	#N/A	public	2016	Kettunen	NA	Males and Females	27005778	European	SD	19273	HG19/GRCh37	#N/A	Metabolites	Lipid	NA	M.HDL.L	1	11820655	#N/A	#N/A	#N/A	1	#N/A
188	met-c-926	Concentration of small LDL particles	#N/A	public	2016	Kettunen	NA	Males and Females	27005778	European	SD	19273	HG19/GRCh37	#N/A	Metabolites	Lipid	NA	S.LDL.P	1	11820655	#N/A	#N/A	#N/A	1	#N/A
189	met-a-536	X-11593--O-methylascorbate*	#N/A	public	2014	Shin	NA	Males and Females	24816252	European	log10 units	7788	HG19/GRCh37	#N/A	Metabolites	Cofactors and vitamins	NA	#N/A	1	2545561	#N/A	#N/A	#N/A	1	0.109531
190	met-c-890	Concentration of large VLDL particles	#N/A	public	2016	Kettunen	NA	Males and Females	27005778	European	SD	18960	HG19/GRCh37	#N/A	Metabolites	Lipid	NA	L.VLDL.P	1	11708802	#N/A	#N/A	#N/A	1	#N/A
191	met-a-501	Pyroglutamine*	#N/A	public	2014	Shin	NA	Males and Females	24816252	European	log10 units	7800	HG19/GRCh37	#N/A	Metabolites	Amino acid	NA	#N/A	1	2545655	#N/A	#N/A	#N/A	1	0.212624
192	ukb-d-30750_irnt	Glycated haemoglobin	#N/A	public	2018	Neale lab	NA	Males and Females	#N/A	European	NA	#N/A	HG19/GRCh37	#N/A	Metabolites	NA	NA	NA	1	13586180	#N/A	#N/A	#N/A	0	#N/A
193	met-a-699	Glutaroyl carnitine	#N/A	public	2014	Shin	NA	Males and Females	24816252	European	log10 units	7701	HG19/GRCh37	#N/A	Metabolites	Amino acid	NA	#N/A	1	2545220	#N/A	#N/A	#N/A	1	0.131886
194	met-c-864	Total cholesterol in HDL	#N/A	public	2016	Kettunen	NA	Males and Females	27005778	European	SD	21555	HG19/GRCh37	#N/A	Metabolites	Lipid	NA	HDL.C; SD value comes from the original untransformed distribution of the ERF cohort	1	11865530	#N/A	#N/A	#N/A	1	0.32
195	met-c-842	Apolipoprotein A-I	#N/A	public	2016	Kettunen	NA	Males and Females	27005778	European	SD	20687	HG19/GRCh37	#N/A	Metabolites	Protein	NA	ApoA1; SD value comes from the original untransformed distribution of the ERF cohort	1	11760646	#N/A	#N/A	#N/A	1	0.32
196	met-c-952	Triglycerides in very large VLDL	#N/A	public	2016	Kettunen	NA	Males and Females	27005778	European	SD	21548	HG19/GRCh37	#N/A	Metabolites	Lipid	NA	XL.VLDL.TG; SD value comes from the original untransformed distribution of the ERF cohort	1	11814232	#N/A	#N/A	#N/A	1	0.56
197	met-c-872	Triglycerides in IDL	#N/A	public	2016	Kettunen	NA	Males and Females	27005778	European	SD	19273	HG19/GRCh37	#N/A	Metabolites	Lipid	NA	IDL.TG	1	11820642	#N/A	#N/A	#N/A	1	#N/A
198	met-c-947	Phospholipids in very large HDL	#N/A	public	2016	Kettunen	NA	Males and Females	27005778	European	SD	19273	HG19/GRCh37	#N/A	Metabolites	Lipid	NA	XL.HDL.PL; SD value comes from the original untransformed distribution of the ERF cohort	1	11820655	#N/A	#N/A	#N/A	1	0.15
199	met-c-924	Total cholesterol in small LDL	#N/A	public	2016	Kettunen	NA	Males and Females	27005778	European	SD	21556	HG19/GRCh37	#N/A	Metabolites	Lipid	NA	S.LDL.C; SD value comes from the original untransformed distribution of the ERF cohort	1	11871461	#N/A	#N/A	#N/A	1	0.19
200	met-a-513	X-11440	#N/A	public	2014	Shin	NA	Males and Females	24816252	European	log10 units	7686	HG19/GRCh37	#N/A	Metabolites	Unknown metabolite	NA	#N/A	1	2545645	#N/A	#N/A	#N/A	1	0.29321
201	ukb-d-30770_irnt	IGF-1	#N/A	public	2018	Neale lab	NA	Males and Females	#N/A	European	NA	#N/A	HG19/GRCh37	#N/A	Metabolites	NA	NA	NA	1	13586000	#N/A	#N/A	#N/A	0	#N/A
202	met-c-933	Serum total cholesterol	#N/A	public	2016	Kettunen	NA	Males and Females	27005778	European	SD	21491	HG19/GRCh37	#N/A	Metabolites	Lipid	NA	Serum.C	1	11855845	#N/A	#N/A	#N/A	1	#N/A
203	met-a-742	Succinylcarnitine	#N/A	public	2014	Shin	NA	Males and Females	24816252	European	log10 units	6948	HG19/GRCh37	#N/A	Metabolites	Energy	NA	#N/A	1	2545250	#N/A	#N/A	#N/A	1	0.119053
204	met-c-892	Triglycerides in large VLDL	#N/A	public	2016	Kettunen	NA	Males and Females	27005778	European	SD	21239	HG19/GRCh37	#N/A	Metabolites	Lipid	NA	L.VLDL.TG; SD value comes from the original untransformed distribution of the ERF cohort	1	11753671	#N/A	#N/A	#N/A	1	0.98
205	met-c-880	Total cholesterol in large LDL	#N/A	public	2016	Kettunen	NA	Males and Females	27005778	European	SD	21552	HG19/GRCh37	#N/A	Metabolites	Lipid	NA	L.LDL.C; SD value comes from the original untransformed distribution of the ERF cohort	1	11871461	#N/A	#N/A	#N/A	1	0.19
206	met-c-889	Total lipids in large VLDL	#N/A	public	2016	Kettunen	NA	Males and Females	27005778	European	SD	18960	HG19/GRCh37	#N/A	Metabolites	Lipid	NA	L.VLDL.L	1	11708802	#N/A	#N/A	#N/A	1	#N/A
207	ukb-d-30610_irnt	Alkaline phosphatase	#N/A	public	2018	Neale lab	NA	Males and Females	#N/A	European	NA	#N/A	HG19/GRCh37	#N/A	Metabolites	NA	NA	NA	1	13586006	#N/A	#N/A	#N/A	0	#N/A
208	met-c-882	Free cholesterol in large LDL	#N/A	public	2016	Kettunen	NA	Males and Females	27005778	European	SD	21555	HG19/GRCh37	#N/A	Metabolites	Lipid	NA	L.LDL.FC; SD value comes from the original untransformed distribution of the ERF cohort	1	11871425	#N/A	#N/A	#N/A	1	0.61
209	met-c-903	Phospholipids in medium HDL	#N/A	public	2016	Kettunen	NA	Males and Females	27005778	European	SD	21558	HG19/GRCh37	#N/A	Metabolites	Lipid	NA	M.HDL.PL; SD value comes from the original untransformed distribution of the ERF cohort	1	11871422	#N/A	#N/A	#N/A	1	0.49
210	ukb-d-30710_irnt	C-reactive protein	#N/A	public	2018	Neale lab	NA	Males and Females	#N/A	European	NA	#N/A	HG19/GRCh37	#N/A	Metabolites	NA	NA	NA	1	13586004	#N/A	#N/A	#N/A	0	#N/A
211	met-a-746	5alpha-androstan-3beta,17beta-diol disulfate	#N/A	public	2014	Shin	NA	Males and Females	24816252	European	log10 units	7345	HG19/GRCh37	#N/A	Metabolites	Lipid	NA	#N/A	1	2545804	#N/A	#N/A	#N/A	1	0.380102
212	met-a-587	X-12188	#N/A	public	2014	Shin	NA	Males and Females	24816252	European	log10 units	832	HG19/GRCh37	#N/A	Metabolites	Unknown metabolite	NA	#N/A	1	2545176	#N/A	#N/A	#N/A	1	0.215367
213	met-a-542	X-11792	#N/A	public	2014	Shin	NA	Males and Females	24816252	European	log10 units	2442	HG19/GRCh37	#N/A	Metabolites	Unknown metabolite	NA	#N/A	1	2544998	#N/A	#N/A	#N/A	1	0.371792
214	met-c-881	Cholesterol esters in large VLDL	#N/A	public	2016	Kettunen	NA	Males and Females	27005778	European	SD	19273	HG19/GRCh37	#N/A	Metabolites	Lipid	NA	L.LDL.CE	1	11820655	#N/A	#N/A	#N/A	1	#N/A
215	ukb-d-30740_irnt	Glucose	#N/A	public	2018	Neale lab	NA	Males and Females	#N/A	European	NA	#N/A	HG19/GRCh37	#N/A	Metabolites	NA	NA	NA	1	13585279	#N/A	#N/A	#N/A	0	#N/A
216	met-c-906	Total lipids in medium LDL	#N/A	public	2016	Kettunen	NA	Males and Females	27005778	European	SD	19273	HG19/GRCh37	#N/A	Metabolites	Lipid	NA	M.LDL.L	1	11818458	#N/A	#N/A	#N/A	1	#N/A
217	met-c-898	Total cholesterol in medium HDL	#N/A	public	2016	Kettunen	NA	Males and Females	27005778	European	SD	21558	HG19/GRCh37	#N/A	Metabolites	Lipid	NA	M.HDL.C; SD value comes from the original untransformed distribution of the ERF cohort	1	11864118	#N/A	#N/A	#N/A	1	0.41
218	met-c-859	Glucose	#N/A	public	2016	Kettunen	NA	Males and Females	27005778	European	SD	24679	HG19/GRCh37	#N/A	Metabolites	Carbohydrate	NA	SD value comes from the original untransformed distribution of the ERF cohort	1	12052259	#N/A	#N/A	#N/A	1	0.22
219	met-c-910	Cholesterol esters in medium VLDL	#N/A	public	2016	Kettunen	NA	Males and Females	27005778	European	SD	19273	HG19/GRCh37	#N/A	Metabolites	Lipid	NA	M.VLDL.CE	1	11820655	#N/A	#N/A	#N/A	1	#N/A
